# Validation of a Trans-Ancestry Polygenic Risk Score for Type 2 Diabetes in Diverse Populations

**DOI:** 10.1101/2021.09.11.21263413

**Authors:** Tian Ge, Amit Patki, Vinodh Srinivasasainagendra, Yen-Feng Lin, Marguerite Ryan Irvin, Hemant K. Tiwari, Nicole Armstrong, Brittney H. Davis, Emma Perez, Vivian Gainer, Barbara Benoit, Mark J. O’Connor, Renuka Narayan, Bethany Etheridge, Maria Stamou, Aaron Leong, Miriam S. Udler, Karmel W. Choi, Ayme D. Miles, Krzysztof Kiryluk, Atlas Khan, Chia-Yen Chen, Yen-Chen Anne Feng, Hailiang Huang, James J. Cimino, Shawn Murphy, Scott T. Weiss, Christoph Lange, Maggie C. Y. Ng, Jordan W. Smoller, Matthew S. Lebo, James B. Meigs, Nita A. Limdi, Elizabeth W. Karlson

## Abstract

Type 2 diabetes (T2D) is a worldwide scourge caused by both genetic and environmental risk factors that disproportionately afflicts communities of color. Leveraging existing large-scale genome-wide association studies (GWAS), polygenic risk scores (PRS) have shown promise to complement established clinical risk factors and intervention paradigms, and improve early diagnosis and prevention of T2D. However, to date, T2D PRS have been most widely developed and validated in individuals of European descent. Comprehensive assessment of T2D PRS in non-European populations is critical for an equitable deployment of PRS to clinical practice that benefits global populations. Here we integrate T2D GWAS in European, African American and East Asian populations to construct a trans-ancestry T2D PRS using a newly developed Bayesian polygenic modeling method, and evaluate the PRS in the multi-ethnic eMERGE study, four African American cohorts, and the Taiwan Biobank. The trans-ancestry PRS was significantly associated with T2D status across the ancestral groups examined, and the top 2% of the PRS distribution can identify individuals with an approximately 2.5-4.5 fold of increase in T2D risk, suggesting the potential of using the trans-ancestry PRS as a meaningful index of risk among diverse patients in clinical settings. Our efforts represent the first step towards the implementation of the T2D PRS into routine healthcare.
