## Supplementary Tables for "Validation of a Trans-Ancestry Polygenic Risk Score for Type 2 Diabetes in Diverse Populations"

### Sheet: INDEX
Supplementary Table 1: Validation of type 2 diabetes phenotyping algorithms in gold standard chart review datasets from Mass General Brigham (MGB) and University of Alabama (UAB).
Supplementary Table 2: The number of type 2 diabetes cases and controls in each eMERGE site by population.
Supplementary Table 3: Performance metrics of the trans-ancestry PRS in the eMERGE dataset.
Supplementary Table 4: Performance metrics of the trans-ancestry PRS in the four African American cohorts.
Supplementary Table 5: Performance metrics of the trans-ancestry PRS in the Taiwan Biobank.
Supplementary Table 6: Meta-analysis of the performance metrics of the trans-ancestry PRS for the European, African American and East Asian populations.

### Sheet: Table S1
Algorithm	Performance Metrics	Validation Dataset
		MGB	UAB
eMERGE	Sensitivity	0.72	0.73
	Specificity	0.64	0
	PPV	0.8	0.91
	NPV	0.53	0
Modified eMERGE	Sensitivity	0.92	0.9
	Specificity	0.51	0
	PPV	0.79	0.92
	NPV	0.77	0
Modified MGB	Sensitivity	0.61	0.81
	Specificity	0.87	0.36
	PPV	0.9	0.94
	NPV	0.53	0.13

### Sheet: Table S2
		CCHMC	CHOP	Columbia	MGB	Mayo	Mt Sinai	NU	VUMC	Total
European	Case	62	34	67	2719	1649	132	307	3419	8389
	Control	4536	4471	338	20319	4941	416	1727	9656	46404
	Total	4598	4505	405	23038	6590	548	2034	13075	54793
African American	Case	6	47	29	372	5	1151	113	965	2688
	Control	499	4089	73	849	7	2091	148	2028	9784
	Total	505	4136	102	1221	12	3242	261	2993	12472
Hispanic/Latino	Case	-	3	46	300	5	480	14	20	868
	Control	-	208	114	875	10	249	3	47	1506
	Total	-	211	160	1175	15	729	17	67	2374

### Sheet: Table S3
Population	Population Prevalence	Liability R2	AUC				OR per SD (95% CI)	Top 2% PRS						Top 5% PRS						Top 10% PRS
			Covariates only	PRS only	Covariate-adjusted PRS	covariates + PRS		OR (95% CI)	P-value	Sensitivity	Specificity	Adjusted PPV	Adjusted NPV	OR (95% CI)	P-value	Sensitivity	Specificity	Adjusted PPV	Adjusted NPV	OR (95% CI)	P-value	Sensitivity	Specificity	Adjusted PPV	Adjusted NPV
European	0.1	0.092	0.744	0.657	0.66	0.793	1.960 (1.908, 2.015)	4.207 (3.656, 4.841)	1.815e-89	0.048	0.985	0.264	0.903	3.553 (3.239, 3.898)	1.875e-158	0.108	0.96	0.232	0.906	3.187 (2.972, 3.418)	1.328e-232	0.196	0.917	0.208	0.911
African American	0.125	0.028	0.837	0.576	0.577	0.848	1.543 (1.455, 1.637)	1.978 (1.426, 2.743)	4.335e-05	0.031	0.983	0.209	0.877	1.762 (1.422, 2.182)	2.188e-07	0.071	0.956	0.188	0.878	1.632 (1.392, 1.915)	1.757e-09	0.134	0.909	0.174	0.88
Hispanic/Latino	0.131	0.08	0.824	0.636	0.626	0.851	2.076 (1.838, 2.345)	6.869 (3.114, 15.154)	1.809e-06	0.04	0.992	0.433	0.873	3.821 (2.367, 6.170)	4.158e-08	0.083	0.969	0.286	0.875	2.925 (2.071, 4.132)	1.1e-09	0.153	0.931	0.251	0.879

### Sheet: Table S4
Cohort	Population Prevalence	Liability R2	AUC				OR per SD (95% CI)	Top 2% PRS						Top 5% PRS						Top 10% PRS
			Covariates only	PRS only	Covariate-adjusted PRS	covariates + PRS		OR (95% CI)	P-value	Sensitivity	Specificity	Adjusted PPV	Adjusted NPV	OR (95% CI)	P-value	Sensitivity	Specificity	Adjusted PPV	Adjusted NPV	OR (95% CI)	P-value	Sensitivity	Specificity	Adjusted PPV	Adjusted NPV
REGARDS	0.125	0.046	0.571	0.598	0.606	0.631	1.700 (1.575, 1.835)	3.044 (2.148, 4.313)	3.867e-10	0.04	0.987	0.298	0.878	2.432 (1.934, 3.059)	2.952e-14	0.087	0.962	0.246	0.881	1.912 (1.607, 2.275)	2.708e-13	0.15	0.916	0.203	0.883
GenHAT	0.125	0.036	0.576	0.6	0.614	0.633	1.853 (1.704, 2.014)	2.700 (1.744, 4.180)	8.438e-06	0.028	0.989	0.261	0.877	2.428 (1.849, 3.187)	1.698e-10	0.067	0.967	0.226	0.879	2.329 (1.917, 2.830)	1.7e-17	0.127	0.928	0.202	0.882
HyperGen	0.125	0.062	0.723	0.609	0.622	0.757	1.754 (1.524, 2.018)	3.365 (1.693, 6.690)	0.0005373	0.045	0.987	0.335	0.879	2.125 (1.336, 3.378)	0.001443	0.105	0.965	0.3	0.883	2.244 (1.578, 3.190)	6.742e-06	0.169	0.919	0.23	0.886
Warfarin	0.125	0.015	0.601	0.582	0.57	0.631	1.365 (1.130, 1.648)	2.700 (0.802, 9.089)	0.1089	0.013	0.975	0.07	0.874	1.863 (0.878, 3.953)	0.1052	0.05	0.952	0.13	0.875	1.576 (0.922, 2.694)	0.09644	0.103	0.904	0.134	0.876

### Sheet: Table S5
Dataset	Population Prevalence	Liability R2	AUC				OR per SD (95% CI)	Top 2% PRS						Top 5% PRS						Top 10% PRS
			Covariates only	PRS only	Covariate-adjusted PRS	covariates + PRS		OR (95% CI)	P-value	Sensitivity	Specificity	Adjusted PPV	Adjusted NPV	OR (95% CI)	P-value	Sensitivity	Specificity	Adjusted PPV	Adjusted NPV	OR (95% CI)	P-value	Sensitivity	Specificity	Adjusted PPV	Adjusted NPV
Batch 1	0.137	0.151	0.751	0.694	0.697	0.81	2.185 (2.052, 2.327)	4.620 (3.563, 5.990)	7.466e-31	0.066	0.982	0.372	0.869	4.562 (3.830, 5.434)	7.643e-65	0.156	0.956	0.358	0.877	3.809 (3.308, 4.385)	4.067e-77	0.258	0.908	0.309	0.885
Batch 2	0.137	0.129	0.724	0.679	0.682	0.781	2.013 (1.933, 2.097)	4.599 (3.881, 5.449)	1.798e-69	0.068	0.983	0.382	0.869	4.004 (3.558, 4.505)	2.139e-117	0.145	0.955	0.34	0.876	3.372 (3.065, 3.709)	6.222e-138	0.238	0.908	0.291	0.882
Batch 3	0.137	0.153	0.743	0.691	0.696	0.802	2.156 (1.958, 2.375)	4.347 (2.894, 6.529)	1.434e-12	0.064	0.982	0.364	0.869	3.943 (2.972, 5.230)	1.843e-21	0.14	0.955	0.328	0.875	4.519 (3.638, 5.613)	2.347e-42	0.277	0.909	0.327	0.888

### Sheet: Table S6
Population	Prevalence	Top 2% PRS						Top 5% PRS						Top 10% PRS
		OR (95% CI)	P-value	Sensitivity	Specificity	Adjusted PPV	Adjusted NPV	OR (95% CI)	P-value	Sensitivity	Specificity	Adjusted PPV	Adjusted NPV	OR (95% CI)	P-value	Sensitivity	Specificity	Adjusted PPV	Adjusted NPV
European	0.1	4.207 (3.656, 4.841)	1.815e-89	0.048	0.985	0.264	0.903	3.553 (3.239, 3.898)	1.875e-158	0.108	0.96	0.232	0.906	3.187 (2.972, 3.418)	1.328e-232	0.196	0.917	0.208	0.911
African American	0.125	2.551 (2.094, 3.108)	1.544e-20	0.032	0.985	0.233	0.877	2.126 (1.870, 2.417)	9.218e-31	0.074	0.96	0.208	0.879	1.906 (1.732, 2.096)	3.936e-40	0.135	0.914	0.184	0.881
East Asian	0.137	4.577 (4.002, 5.233)	1.54e-109	0.067	0.983	0.377	0.869	4.146 (3.780, 4.547)	5.925e-200	0.148	0.955	0.344	0.876	3.609 (3.351, 3.887)	2.36e-252	0.248	0.908	0.3	0.884
